# Best practices for multi-ancestry, meta-analytic transcriptome-wide association studies: lessons from the Global Biobank Meta-analysis Initiative

**DOI:** 10.1101/2021.11.24.21266825

**Authors:** Arjun Bhattacharya, Jibril B. Hirbo, Dan Zhou, Wei Zhou, Jie Zheng, Masahiro Kanai, the Global Biobank Meta-analysis Initiative, Bogdan Pasaniuc, Eric R. Gamazon, Nancy J. Cox

**Affiliations:** Department of Pathology and Laboratory Medicine, David Geffen School of Medicine, University of California, Los Angeles, CA, United States; Institute of Quantitative and Computational Biosciences, David Geffen School of Medicine, University of California, Los Angeles, CA, United States; Department of Medicine, Division of Genetic Medicine, Vanderbilt University School of Medicine, Nashville, TN, United States; Vanderbilt Genetics Institute, Vanderbilt University Medical Center, Nashville, TN, United States; Analytic and Translational Genetics Unit, Massachusetts General Hospital, Boston, MA; Program in Medical and Population Genetics, Broad Institute of Harvard and MIT, Cambridge, MA; Stanley Center for Psychiatric Research, Broad Institute of Harvard and MIT, Cambridge, MA; MRC Integrative Epidemiology Unit (IEU), Bristol Medical School, University of Bristol, Oakfield House, Oakfield Grove, Bristol, BS8 2BN, UK; Department of Biomedical Informatics, Harvard Medical School, Boston, MA, USA; Department of Statistical Genetics, Osaka University Graduate School of Medicine, Suita 565-0871, Japan; Department of Human Genetics, David Geffen School of Medicine, University of California, Los Angeles, CA, United States; Department of Computational Medicine, David Geffen School of Medicine, University of California, Los Angeles, CA, United States; MRC Epidemiology Unit, University of Cambridge, Cambridge, UK

**Keywords:** transcriptome-wide association study, meta-analysis, multi-ancestry genetic analysis, Global Biobank Meta-analysis Initiative

## Abstract

**SUMMARY:** The Global Biobank Meta-analysis Initiative (GBMI), through its genetic and demographic diversity, provides a valuable opportunity to study population-wide and ancestry-specific genetic associations. However, with multiple ascertainment strategies and multi-ethnic study populations across biobanks, the GBMI provides a distinct set of challenges in implementing statistical genetics methods. Transcriptome-wide association studies (TWAS) are a popular tool to boost detection power for and provide biological context to genetic associations by integrating single nucleotide polymorphism to trait (SNP-trait) associations from genome-wide association studies (GWAS) with SNP-based predictive models of gene expression. TWAS presents unique challenges beyond GWAS, especially in a multi-biobank and meta-analytic setting like the GBMI. In this work, we present the GBMI TWAS pipeline, outlining practical considerations for ancestry and tissue specificity and meta-analytic strategies, as well as open challenges at every step of the framework. Our work provides a strong foundation for adding tissue-specific gene expression context to biobank-linked genetic association studies, allowing for ancestry-aware discovery to accelerate genomic medicine.
