## Supplemental Tables S1-S6 for "Best practices for multi-ancestry, meta-analytic transcriptome-wide association studies: lessons from the Global Biobank Meta-analysis Initiative"

### Sheet: Table S1
Table S1: Difference in adjusted R2 between models trained in aligned and misaligned ancestry samples as the ancestry of the imputation sample
	Imputation sample ancestry: down-sampled EUR					Imputation sample ancestry: AFR
Tissue	Mean	Median	25% Quantile	75% Quantile	Percent > 0	Mean	Median	25% Quantile	75% Quantile	Percent > 0
ADIP	0.02	0.009	0.000376669	0.038	77.1674	0.02	0.009	0.00798633	0.039	81.1311
ARTERY	0.018	0.008	0.000300453	0.036	76.8606	0.018	0.008	0.00817214	0.031	81.788
MUSC	0.017	0.007	0.000527468	0.032	78.5088	0.016	0.007	0.00953462	0.036	83.0386
SKIN	0.019	0.008	0.000188694	0.037	76.2956	0.02	0.009	0.00621667	0.036	81.094
BLOOD	0.018	0.008	0.000312233	0.035	76.9585	0.019	0.009	0.00846744	0.038	81.9589

### Sheet: Table S2
Table S2: R2 of ancestry-specific models imputed into EUR imputation sample (training:imputation)
	EUR:EUR				AFR:EUR
Tissue	Mean	Median	25% Quantile	75% Quantile	Mean	Median	25% Quantile	75% Quantile
ADIP	0.00815053	0.00587787	0.0020738	0.0115246	0.00199169	0.000710789	-0.000264358	0.00318564
ARTERY	0.00837157	0.00588029	0.00211266	0.0118094	0.00206086	0.000731284	-0.000315054	0.00332522
MUSC	0.00650334	0.00458947	0.00154077	0.00923102	0.00164181	0.00059404	-0.000229313	0.00263515
SKIN	0.00783495	0.00559767	0.00199762	0.0110257	0.00200213	0.000726404	-0.000184766	0.00320318
BLOOD	0.00736692	0.00541336	0.00196706	0.0105224	0.00167721	0.000523127	-0.000122034	0.00264473

### Sheet: Table S3
Table S3: R2 of ancestry-specific models imputed into AFR imputation sample (training:imputation)
	AFR:AFR				EUR:AFR
Tissue	Mean	Median	25% Quantile	75% Quantile	Mean	Median	25% Quantile	75% Quantile
ADIP	0.0574235	0.0489924	0.0210691	0.0834467	0.0138352	0.00560387	-0.00344119	0.0234826
ARTERY	0.0533805	0.0453635	0.0200416	0.0775309	0.0126049	0.00512481	-0.00318048	0.0218993
MUSC	0.0465574	0.0387918	0.0167506	0.068381	0.0107343	0.00414527	-0.00335602	0.0185866
SKIN	0.0557953	0.0473718	0.020817	0.08092	0.0129789	0.0050342	-0.00352848	0.0225211
BLOOD	0.0535069	0.0463766	0.0215835	0.076319	0.0120903	0.00474494	-0.00290337	0.0206166

### Sheet: Table S4
Table S4: Difference in R2 between ancestry-specific and ancestry-unaware models across MAF
		AFR:AFR - All:AFR					EUR:EUR - All:EUR
Tissue	MAF	Mean	Median	25% Quantile	75% Quantile	Percent > 0	Mean	Median	25% Quantile	75% Quantile	Percent > 0
ADIP	0	0.00385598	0.0026853	-0.00297837	0.00929697	0.634304	0.0279887	0.0244616	-0.00889797	0.0660703	0.688673
ARTERY	0	0.00334947	0.00228299	-0.0030433	0.00854172	0.620339	0.0260298	0.021782	-0.00988115	0.0601115	0.679096
MUSC	0	0.00367575	0.00230867	-0.00297501	0.00846832	0.625362	0.0248022	0.0222403	-0.014184	0.0609824	0.663768
SKIN	0	0.00314866	0.00223774	-0.00268636	0.00775668	0.622137	0.0227986	0.0197828	-0.00901886	0.0530329	0.6743
BLOOD	0	0.00330717	0.00237978	-0.00260894	0.00803699	0.635135	0.0278368	0.0269981	-0.00403338	0.0598778	0.724165
ADIP	0.01	-0.000585803	-0.000782196	-0.00624326	0.00350068	0.375	0.0260934	0.028042	0.00159818	0.0855388	0.75
ARTERY	0.01	0.00349598	0.00232701	-0.00277829	0.0087893	0.631941	0.0254768	0.0229783	-0.0100511	0.0584117	0.689053
MUSC	0.01	0.0033571	0.00227949	-0.00293701	0.00828924	0.620991	0.0273567	0.0257363	-0.00980392	0.0621387	0.691545
SKIN	0.01	0.00306026	0.00196053	-0.00189351	0.00668087	0.623188	0.0218498	0.0209966	-0.00739879	0.0504834	0.694537
BLOOD	0.01	0.0028466	0.00205271	-0.00267851	0.00738314	0.619744	0.0301789	0.0290119	-0.00479546	0.0643222	0.714808
ADIP	0.05	0.019369	0.002	-0.003	0.007	0.686222	0.0261413	0.0233951	-0.00824955	0.0607354	0.692096
ARTERY	0.05	0.00389134	0.00254695	-0.00255474	0.00986551	0.64386	0.0242048	0.0228931	-0.00939164	0.0572754	0.688304
MUSC	0.05	0.00359362	0.00197025	-0.00321355	0.00829756	0.610206	0.0258035	0.0250076	-0.0100849	0.0625057	0.688873
SKIN	0.05	0.00299278	0.00187489	-0.00284276	0.00716681	0.621094	0.0219896	0.0211438	-0.00999939	0.0530669	0.6875
BLOOD	0.05	0.00321008	0.0019712	-0.00254285	0.00803098	0.621086	0.0272246	0.024664	-0.00505914	0.0599783	0.719207

### Sheet: Table S5
Table S5: Cross-validation R2 of ancestry-unaware models across MAF threshold
Tissue	MAF	Mean	Median	25% Quantile	75% Quantile
ADIP	0	0.00495893	0.00260465	8.564e-06	0.00722822
ADIP	0.01	0.0507651	0.0105627	0.00187884	0.0521408
ADIP	0.05	0.049077	0.0098244	0.00183225	0.0483791
ADIP	0.1	0.0473122	0.00920673	0.00171636	0.0451038
ARTERY	0	0.00510118	0.00259771	-4.12451e-05	0.00727882
ARTERY	0.01	0.0558106	0.0110141	0.00217261	0.059088
ARTERY	0.05	0.0539127	0.0105643	0.00197283	0.0543465
ARTERY	0.1	0.0515886	0.0100622	0.00186315	0.0499254
BLOOD	0	0.00452177	0.00235668	2.20495e-05	0.00636289
BLOOD	0.01	0.0468882	0.00901829	0.0017871	0.0455661
BLOOD	0.05	0.0452979	0.00859932	0.00156859	0.0428507
BLOOD	0.1	0.0432981	0.00809274	0.00144178	0.0394275
MUSC	0	0.00400914	0.00201683	-5.79551e-05	0.00580229
MUSC	0.01	0.0426022	0.00839668	0.00165763	0.041746
MUSC	0.05	0.0408172	0.00754527	0.00147991	0.03751
MUSC	0.1	0.0391229	0.00701303	0.0012863	0.0352542
SKIN	0	0.00464402	0.00239427	-2.609e-05	0.00678748
SKIN	0.01	0.050633	0.00996078	0.00179395	0.053418
SKIN	0.05	0.0492108	0.00944942	0.00166611	0.0496586
SKIN	0.1	0.0470531	0.00929073	0.00171207	0.0463486

### Sheet: Table S6
Table S6: T-PheWAS results for 3 representative genes from asthma meta-analytic TWAS in Europeans in GBMI that meet Bonferroni correction (P < 0.05/731)
Gene	Z-score	P-value	Phecode	Description	Group
IL18RAP	13.5	2.5e-41	495	Asthma	respiratory
IL18RAP	7.61	2.79e-14	471	Nasal polyps	respiratory
IL18RAP	7.13	1.01e-12	496	Chronic airway obstruction	respiratory
IL18RAP	6.16	7.38e-10	496.2	Chronic bronchitis	respiratory
IL18RAP	6.11	9.91e-10	496.21	Obstructive chronic bronchitis	respiratory
IL18RAP	5.45	5.17e-08	939	Atopic/contact dermatitis due to other or unspecified	dermatologic
IL18RAP	4.56	5.18e-06	557	Intestinal malabsorption (non-celiac)	digestive
IL18RAP	4.53	5.98e-06	741.2	Stiffness of joint	musculoskeletal
IL18RAP	-4.4	1.07e-05	586.11	Small kidney	genitourinary
IL18RAP	4.31	1.6e-05	557.1	Celiac disease	digestive
IL18RAP	-4.07	4.61e-05	585.2	Renal failure NOS	genitourinary
IL18RAP	-4	6.41e-05	331	Other cerebral degenerations	neurological
TAF7	-11.3	1.08e-29	244.1	Secondary hypothyroidism	endocrine/metabolic
TAF7	8.72	2.81e-18	473.1	Chronic laryngitis	respiratory
TAF7	8.21	2.27e-16	550.5	Ventral hernia	digestive
TAF7	-7.91	2.5e-15	242.3	Exophthalmos	endocrine/metabolic
TAF7	7.45	9.64e-14	550	Abdominal hernia	digestive
TAF7	-7.35	2.04e-13	240	Simple and unspecified goiter	endocrine/metabolic
TAF7	-7.02	2.2e-12	204.21	Myeloid leukemia	acute
TAF7	-7.02	2.28e-12	250.42	Other abnormal glucose	endocrine/metabolic
TAF7	-7.01	2.39e-12	282.9	Other hereditary hemolytic anemias	hematopoietic
TAF7	6.92	4.45e-12	731.1	Osteitis deformans [Paget's disease of bone]	musculoskeletal
TAF7	-6.67	2.57e-11	204.4	Multiple myeloma	neoplasms
TAF7	6.62	3.61e-11	471	Nasal polyps	respiratory
TAF7	-6.61	3.95e-11	155	Cancer of liver and intrahepatic bile duct	neoplasms
TAF7	-6.5	8.25e-11	286.12	Congenital deficiency of other clotting factors (including factor VII)	hematopoietic
TAF7	-6.15	7.87e-10	320	Meningitis	neurological
TAF7	-6.14	8.09e-10	736.2	Acquired deformities of finger	musculoskeletal
TAF7	-6.14	8.38e-10	348.9	Other conditions of brain	NOS
TAF7	-6.14	8.46e-10	735.1	Flat foot	musculoskeletal
TAF7	-6.02	1.75e-09	252.2	Hypoparathyroidism	endocrine/metabolic
TAF7	5.97	2.32e-09	571.51	Cirrhosis of liver without mention of alcohol	digestive
TAF7	5.95	2.65e-09	726.1	Enthesopathy	musculoskeletal
TAF7	-5.91	3.38e-09	252	Disorders of parathyroid gland	endocrine/metabolic
TAF7	-5.91	3.46e-09	739	Contracture of joint	musculoskeletal
TAF7	-5.89	3.76e-09	286.6	Defibrination syndrome	hematopoietic
TAF7	5.88	4.12e-09	202.24	Large cell lymphoma	neoplasms
TAF7	5.79	6.98e-09	340	Migraine	neurological
TAF7	-5.79	7.19e-09	199	Neoplasm of uncertain behavior	neoplasms
TAF7	5.76	8.18e-09	523	Gingival and periodontal diseases	digestive
TAF7	5.7	1.17e-08	550.1	Inguinal hernia	digestive
TAF7	-5.66	1.53e-08	250.4	Abnormal glucose	endocrine/metabolic
TAF7	5.4	6.8e-08	535.6	Duodenitis	digestive
TAF7	-5.39	7.16e-08	289.4	Lymphadenitis	hematopoietic
TAF7	-5.33	9.56e-08	472	Chronic pharyngitis and nasopharyngitis	respiratory
TAF7	-5.31	1.08e-07	338	Pain	neurological
TAF7	-5.25	1.48e-07	286.7	Other and unspecified coagulation defects	hematopoietic
TAF7	-5.25	1.54e-07	473.4	Voice disturbance	respiratory
TAF7	-5.23	1.68e-07	198.7	Secondary malignant neoplasm of skin	neoplasms
TAF7	5.23	1.69e-07	742.2	Pathological	developmental or recurrent dislocation
TAF7	-5.21	1.86e-07	721.2	Spondylosis with myelopathy	musculoskeletal
TAF7	5.17	2.4e-07	501	Pneumonitis due to inhalation of food or vomitus	respiratory
TAF7	-5.08	3.87e-07	252.1	Hyperparathyroidism	endocrine/metabolic
TAF7	-5.05	4.41e-07	286	Coagulation defects	hematopoietic
TAF7	4.95	7.6e-07	574.1	Cholelithiasis	digestive
TAF7	-4.94	7.62e-07	204	Leukemia	neoplasms
TAF7	4.87	1.1e-06	198.5	Secondary malignancy of brain/spine	neoplasms
TAF7	4.87	1.1e-06	947	Urticaria	dermatologic
TAF7	4.87	1.12e-06	722.6	Degeneration of intervertebral disc	musculoskeletal
TAF7	4.86	1.15e-06	153.2	Colon cancer	neoplasms
TAF7	-4.79	1.68e-06	575.1	Cholangitis	digestive
TAF7	-4.74	2.16e-06	353.1	Nerve plexus lesions	neurological
TAF7	4.71	2.53e-06	334.1	Spinocerebellar disease	neurological
TAF7	-4.64	3.48e-06	527	Diseases of the salivary glands	digestive
TAF7	4.63	3.61e-06	250.21	Type 2 diabetes with ketoacidosis	endocrine/metabolic
TAF7	-4.62	3.84e-06	727.7	Contracture of tendon (sheath)	musculoskeletal
TAF7	-4.61	4.11e-06	244	Hypothyroidism	endocrine/metabolic
TAF7	-4.59	4.39e-06	737.1	Kyphosis (acquired)	musculoskeletal
TAF7	4.58	4.72e-06	197	Chemotherapy	neoplasms
TAF7	-4.56	5.09e-06	480.3	Pneumonia due to fungus (mycoses)	respiratory
TAF7	4.51	6.35e-06	564.1	Irritable Bowel Syndrome	digestive
TAF7	-4.5	6.79e-06	561.2	Flatulence	digestive
TAF7	-4.46	8.07e-06	282	Hereditary hemolytic anemias	hematopoietic
TAF7	-4.43	9.26e-06	573.3	Hepatomegaly	digestive
TAF7	4.42	1e-05	253	Disorders of the pituitary gland and its hypothalamic control	endocrine/metabolic
TAF7	-4.39	1.13e-05	281.13	Folate-deficiency anemia	hematopoietic
TAF7	4.35	1.34e-05	210	Benign neoplasm of lip	oral cavity
TAF7	4.34	1.42e-05	727.1	Synovitis and tenosynovitis	musculoskeletal
TAF7	4.32	1.53e-05	289.8	Polycythemia	secondary
TAF7	-4.32	1.6e-05	170.2	Cancer of connective tissue	neoplasms
TAF7	-4.29	1.78e-05	741.2	Stiffness of joint	musculoskeletal
TAF7	-4.26	2.02e-05	228	Hemangioma and lymphangioma	any site
TAF7	-4.21	2.51e-05	200	Myeloproliferative disease	neoplasms
TAF7	-4.21	2.59e-05	531.2	Gastric ulcer	digestive
TAF7	4.2	2.72e-05	531.4	Peptic ulcer	site unspecified
TAF7	4.18	2.97e-05	573	Other disorders of liver	digestive
TAF7	-4.18	2.98e-05	540.11	Acute appendicitis	digestive
TAF7	-4.14	3.45e-05	513.8	Disorders of diaphragm	respiratory
TAF7	4.13	3.61e-05	574	Cholelithiasis and cholecystitis	digestive
TAF7	4.09	4.33e-05	287.32	Secondary thrombocytopenia	hematopoietic
TAF7	-4.08	4.47e-05	575.2	Obstruction of bile duct	digestive
TAF7	-4.04	5.43e-05	522.5	Periapical abscess	digestive
TAF7	-4	6.46e-05	540.1	Appendicitis	digestive
TAF7	-3.98	6.76e-05	495.2	Asthma with exacerbation	respiratory
TMEM258	9.38	6.88e-21	598	Abnormal findings on examination of urine	genitourinary
TMEM258	8.24	1.67e-16	274.1	Gout	endocrine/metabolic
TMEM258	-8.23	1.85e-16	285	Other anemias	hematopoietic
TMEM258	-7.77	7.72e-15	244.4	Hypothyroidism NOS	endocrine/metabolic
TMEM258	-7.62	2.54e-14	495	Asthma	respiratory
TMEM258	7.59	3.28e-14	274	Gout and other crystal arthropathies	endocrine/metabolic
TMEM258	-7.48	7.36e-14	244	Hypothyroidism	endocrine/metabolic
TMEM258	-7.01	2.3e-12	737	Curvature of spine	musculoskeletal
TMEM258	-6.97	3.13e-12	208	Benign neoplasm of colon	neoplasms
TMEM258	-6.66	2.75e-11	272.11	Hypercholesterolemia	endocrine/metabolic
TMEM258	-6.51	7.4e-11	272	Disorders of lipoid metabolism	endocrine/metabolic
TMEM258	-6.51	7.45e-11	272.1	Hyperlipidemia	endocrine/metabolic
TMEM258	-6.47	9.52e-11	172	Skin cancer	neoplasms
TMEM258	6.45	1.1e-10	333.1	Essential tremor	neurological
TMEM258	-6.42	1.35e-10	287	Purpura and other hemorrhagic conditions	hematopoietic
TMEM258	-6.39	1.63e-10	471	Nasal polyps	respiratory
TMEM258	6.36	2.02e-10	594	Urinary calculus	genitourinary
TMEM258	6.32	2.68e-10	574	Cholelithiasis and cholecystitis	digestive
TMEM258	-6.28	3.31e-10	735.1	Flat foot	musculoskeletal
TMEM258	-6.03	1.6e-09	743	Osteoporosis	osteopenia and pathological fracture
TMEM258	-5.93	3.04e-09	476	Allergic rhinitis	respiratory
TMEM258	-5.88	4.03e-09	743.11	Osteoporosis NOS	musculoskeletal
TMEM258	-5.88	4.17e-09	229	Benign neoplasm of unspecified sites	neoplasms
TMEM258	5.86	4.73e-09	574.1	Cholelithiasis	digestive
TMEM258	5.81	6.41e-09	594.2	Calculus of lower urinary tract	genitourinary
TMEM258	-5.8	6.7e-09	287.3	Thrombocytopenia	hematopoietic
TMEM258	-5.8	6.76e-09	743.1	Osteoporosis	musculoskeletal
TMEM258	5.8	6.77e-09	204.1	Lymphoid leukemia	neoplasms
TMEM258	5.76	8.45e-09	594.3	Calculus of ureter	genitourinary
TMEM258	-5.71	1.16e-08	706.2	Sebaceous cyst	dermatologic
TMEM258	-5.68	1.33e-08	281.11	Pernicious anemia	hematopoietic
TMEM258	-5.66	1.54e-08	172.2	Other non-epithelial cancer of skin	neoplasms
TMEM258	-5.65	1.62e-08	706	Diseases of sebaceous glands	dermatologic
TMEM258	-5.62	1.93e-08	287.31	Primary thrombocytopenia	hematopoietic
TMEM258	-5.58	2.39e-08	214.1	Lipoma of skin and subcutaneous tissue	neoplasms
TMEM258	5.56	2.74e-08	201	Hodgkin's disease	neoplasms
TMEM258	-5.56	2.76e-08	198.7	Secondary malignant neoplasm of skin	neoplasms
TMEM258	5.55	2.89e-08	227	Benign neoplasm of other endocrine glands and related structures	neoplasms
TMEM258	-5.43	5.64e-08	689	Disorder of skin and subcutaneous tissue NOS	dermatologic
TMEM258	-5.4	6.59e-08	200.1	Polycythemia vera	neoplasms
TMEM258	5.39	7.03e-08	531.3	Duodenal ulcer	digestive
TMEM258	-5.31	1.09e-07	737.3	Kyphoscoliosis and scoliosis	musculoskeletal
TMEM258	-5.19	2.05e-07	526.5	Inflammatory conditions of jaw	digestive
TMEM258	-5.16	2.42e-07	351	Other peripheral nerve disorders	neurological
TMEM258	-5.15	2.63e-07	611	Abnormal findings on mammogram or breast exam	genitourinary
TMEM258	-5.14	2.76e-07	214	Lipoma	neoplasms
TMEM258	-5.12	3.07e-07	565.1	Anal and rectal polyp	digestive
TMEM258	5.09	3.61e-07	594.8	Renal colic	genitourinary
TMEM258	-5.04	4.57e-07	729	Other disorders of soft tissues	musculoskeletal
TMEM258	5.03	4.89e-07	480.5	Bronchopneumonia and lung abscess	respiratory
TMEM258	-4.98	6.38e-07	513.8	Disorders of diaphragm	respiratory
TMEM258	4.96	7.19e-07	204.12	Lymphoid leukemia	chronic
TMEM258	-4.9	9.72e-07	611.3	Lump or mass in breast	genitourinary
TMEM258	4.86	1.16e-06	567	Peritonitis and retroperitoneal infections	digestive
TMEM258	4.83	1.39e-06	189.4	Malignant neoplasm of other urinary organs	neoplasms
TMEM258	4.82	1.4e-06	227.1	Benign neoplasm of adrenal gland	neoplasms
TMEM258	-4.78	1.76e-06	275.3	Disorders of magnesium metabolism	endocrine/metabolic
TMEM258	-4.78	1.78e-06	586	Other disorders of the kidney and ureters	genitourinary
TMEM258	4.74	2.11e-06	340.1	Migrain with aura	neurological
TMEM258	4.74	2.11e-06	340.1	Migrain with aura	neurological
TMEM258	4.74	2.15e-06	694.3	Vascular disorders of skin	dermatologic
TMEM258	-4.72	2.35e-06	172.1	Melanomas of skin	dx or hx
TMEM258	-4.69	2.76e-06	740.11	Osteoarthrosis	localized
TMEM258	4.63	3.62e-06	535.8	Other specified gastritis	digestive
TMEM258	-4.61	4.04e-06	496	Chronic airway obstruction	respiratory
TMEM258	4.6	4.16e-06	530.14	Reflux esophagitis	digestive
TMEM258	-4.6	4.32e-06	550.1	Inguinal hernia	digestive
TMEM258	-4.59	4.48e-06	704	Diseases of hair and hair follicles	dermatologic
TMEM258	-4.56	5.09e-06	580.14	Chronic glomerulonephritis	NOS
TMEM258	-4.54	5.6e-06	741.1	Ankylosis of joint	musculoskeletal
TMEM258	4.53	5.77e-06	575	Other biliary tract disease	digestive
TMEM258	4.5	6.71e-06	681	Superficial cellulitis and abscess	dermatologic
TMEM258	-4.5	6.95e-06	284	Aplastic anemia	hematopoietic
TMEM258	-4.49	7.12e-06	743.2	Pathologic fracture	musculoskeletal
TMEM258	-4.48	7.33e-06	740.9	Osteoarthrosis NOS	musculoskeletal
TMEM258	-4.48	7.45e-06	281.12	Other vitamin B12 deficiency anemia	hematopoietic
TMEM258	-4.46	8.21e-06	519.8	Other diseases of respiratory system	NEC
TMEM258	-4.39	1.15e-05	569	Other disorders of intestine	digestive
TMEM258	4.37	1.23e-05	574.12	Cholelithiasis with other cholecystitis	digestive
TMEM258	4.35	1.36e-05	530.1	Esophagitis	GERD and related diseases
TMEM258	4.35	1.38e-05	250.24	Type 2 diabetes with neurological manifestations	endocrine/metabolic
TMEM258	-4.32	1.59e-05	737.1	Kyphosis (acquired)	musculoskeletal
TMEM258	-4.31	1.62e-05	532	Dysphagia	digestive
TMEM258	4.3	1.69e-05	339	Other headache syndromes	neurological
TMEM258	-4.3	1.7e-05	225.1	Benign neoplasm of brain	cranial nerves
TMEM258	-4.3	1.74e-05	519	Other diseases of respiratory system	not elsewhere classified
TMEM258	-4.27	2e-05	702	Degenerative skin conditions and other dermatoses	dermatologic
TMEM258	4.24	2.22e-05	473.3	Paralysis/spasm of vocal cords or larynx	respiratory
TMEM258	-4.23	2.35e-05	550	Abdominal hernia	digestive
TMEM258	-4.23	2.36e-05	729.1	Rheumatism	unspecified and fibrositis
TMEM258	-4.2	2.68e-05	204.22	Myeloid leukemia	chronic
TMEM258	-4.19	2.74e-05	561.1	Diarrhea	digestive
TMEM258	-4.14	3.49e-05	597.1	Urethral stricture (not specified as infectious)	genitourinary
TMEM258	4.13	3.7e-05	681.7	Cellulitis and abscess of trunk	dermatologic
TMEM258	4.11	4.01e-05	227.2	Benign neoplasm of parathyroid gland	neoplasms
TMEM258	-4.1	4.15e-05	480.11	Pneumococcal pneumonia	respiratory
TMEM258	-4.09	4.28e-05	479	Other upper respiratory disease	respiratory
TMEM258	-4.08	4.48e-05	526	Diseases of the jaws	digestive
TMEM258	4.08	4.49e-05	598.9	Other nonspecific findings on examination of urine	genitourinary
TMEM258	4.08	4.57e-05	481	Influenza	respiratory
TMEM258	-4.07	4.61e-05	275	Disorders of mineral metabolism	endocrine/metabolic
TMEM258	4.07	4.69e-05	536	Disorders of function of stomach	digestive
TMEM258	-4.07	4.77e-05	535.1	Acute gastritis	digestive
TMEM258	-4.06	4.88e-05	695.22	Pemphigus and pemphigoid	dermatologic
TMEM258	4.05	5.22e-05	575.6	Cholesterolosis of gallbladder	digestive
TMEM258	4	6.21e-05	575.8	Other disorders of biliary tract	digestive
